# Neurotransmission-Related Gene Expression in the Frontal Pole (Brodmann Area 10) is Altered in Subjects with Bipolar Disorder and Schizophrenia

**DOI:** 10.1101/2022.06.03.22275600

**Authors:** Adriana M. Medina, Megan Hastings Hagenauer, David M. Krolewski, Evan Hughes, Liam Cannon Thew Forrester, David M. Walsh, Maria Waselus, Evelyn Richardson, Cortney A. Turner, P. Adolfo Sequeira, Preston M. Cartagena, Robert C. Thompson, Marquis P. Vawter, Blynn G. Bunney, Richard M. Myers, Jack D. Barchas, Francis S.Y. Lee, Alan F. Schatzberg, William E. Bunney, Huda Akil, Stanley J. Watson

## Abstract

Brodmann Area 10 (BA10) is the largest cytoarchitectonic region of the human cortex, performing complex integrative functions. BA10 undergoes intensive adolescent grey matter pruning around the average age of onset for Bipolar disorder (BP) and Schizophrenia (SCHIZ), and its dysfunction is likely to underly aspects of their shared symptomology. In this study, we investigated the role of BA10 neurotransmission-related gene expression in BP and SCHIZ. We performed qPCR to measure the expression of 115 neurotransmission-related targets in control, BP, and SCHIZ post-mortem samples (*n*=72). We chose this method for its high sensitivity to detect low-level expression. We then bolstered our findings by performing a meta-analysis of publicly-released BA10 microarray data (*n*=101) and identified sources of convergence with our qPCR results. To improve interpretation, we compiled an unusually large database of clinical metadata for our samples. We used this data to explore the relationship between BA10 gene expression, therapeutics, substances of abuse, and symptom profiles, and validated these findings with publicly-available datasets. Using these convergent sources of evidence, we identified 20 neurotransmission-related genes that were differentially expressed in BP and SCHIZ in BA10. These results included a large diagnosis-related decrease in two important therapeutic targets with low-levels of expression, HTR2B and DRD4, as well as other findings related to dopaminergic, GABA-ergic and astrocytic function. We also observed that therapeutics may produce differential expression that opposes the effects of diagnosis. In contrast, substances of abuse showed similar effects on BA10 gene expression as BP and SCHIZ, potentially amplifying diagnosis-related dysregulation.
