## Supplementary material for "Neurotransmission-Related Gene Expression in the Frontal Pole (Brodmann Area 10) is Altered in Subjects with Bipolar Disorder and Schizophrenia": Table S1

### Sheet: Key Resources Table
KEY RESOURCES TABLE
Resource Type	Specific Reagent or Resource	Source or Reference	Identifiers	Additional Information
Add additional rows as needed for each resource type	Include species and sex when applicable.	Include name of manufacturer, company, repository, individual, or research lab. Include PMID or DOI for references; use “this paper” if new.	Include catalog numbers, stock numbers, database IDs or accession numbers, and/or RRIDs. RRIDs are highly encouraged; search for RRIDs at https://scicrunch.org/resources.	Include any additional information or notes if necessary.
Biological Sample	72 post-mortem BA10 tissue samples (Human, both sexes)	University of California-Irvine Pritzker Brain Bank	https://pritzkerneuropsych.org/www/about-us/scientific-approach/brain-bank/
Commercial Assay Or Kit	TRIzol™ reagent	ThermoFisher Scientific	Cat#15596026/15596018
Commercial Assay Or Kit	RNeasy® Mini Kit	Qiagen	Cat#74106
Commercial Assay Or Kit	iScript Reverse Transcription Supermix kit	Bio-Rad	REF#1708841
Deposited Data; Public Database	Iwamoto et al. 2004 BA10 Affymetrix HG-U95A Microarray Data, n=50 samples, (Human, both sexes)	Gene Expression Omnibus (https://www.ncbi.nlm.nih.gov/geo/)	Accession# GSE12654
Deposited Data; Public Database	Maycox et al. 2009 BA10 Affymetrix HG-U133Plus2.0 Microarray Data, n=57 samples with RIN>6, (Human, both sexes)	Gene Expression Omnibus (https://www.ncbi.nlm.nih.gov/geo/)	Accession # GSE17612
Deposited Data; Public Database	SCHIZ and BP dorsolateral prefrontal cortex differential expression results from re-analysis of GEO Accession#GSE53987, GEO Accession#GSE21138, and CommonMind Consortium RNA-Seq data (https://www.synapse.org/cmc) in Hagenauer et al. 2018 (human, both sexes)	PMID: 30016334, DOI: https://doi.org/10.1371/journal.pone.0200003	Table S9, Table S11, Table S12
Deposited Data; Public Database	SCHIZ and BP meta-analysis of RNA-Seq dorsolateral prefrontal cortex and frontal cortex differential expression results, Major Depressive Disorder (MDD) and Alcohol Abuse Disorder (AAD) cortical microarray meta-analysis results in Gandal et al. 2018 (human, both sexes)	PMID: 29439242, DOI: 10.1126/science.aad6469	Table S1
Deposited Data; Public Database	SZDB 2.0 database	http://szdb.org
Deposited Data; Public Database	Drug Gene Budger database	https://maayanlab.cloud/DGB/
Deposited Data; Public Database	1925 unique genes found to be differentially expressed in at least 2 stress RNA-Seq Bioprojects in Flati et al. 2020 (mice, both sexes)	PMID: 33328476, Stress Mice Portal: http://hpc-bioinformatics.cineca.it/stress_mice/	Table 3, Table S1, Table S2
Deposited Data; Public Database	Alcohol Abuse Disorder (AAD) RNA-Seq prefrontal cortex differential expression results from Kapoor et al. 2019 (human, both sexes)	PMID: 30765688, DOI: 10.1038/s41398-019-0384-y, Web App: https://lcad.shinyapps.io/coga-inia/, access code: coga-inia
Deposited Data; Public Database	Opioid Use Disorder (OUD) RNA-Seq dorsolateral prefrontal cortex differential expression results from Seney et al. 2021 (human, both sexes)	PMID: 34380600, DOI: 10.1016/j.biopsych.2021.06.007	Data File S2
Deposited Data; Public Database	Antipsychotic HGU95A/HGU95Av2 microarray prefrontal cortex differential expression results from Martin et al. 2015 (Cynomolgus monkeys, sex unreported)	PMID: 26405684, DOI: 10.1159/000	Supplemental tables 1&2
Sequence-Based Reagent	Taqman Human GABA Glutamate Gene Expression Array qPCR card	ThermoFisher Scientific	REF#4342259
Sequence-Based Reagent	Taqman Dopamine Serotonin Gene Expression Array qPCR Card	ThermoFisher Scientific	REF#4342253
Software; Algorithm	ViiA 7 real time PCR system	Applied Biosystems	RRID:SCR_019582
Software; Algorithm	R and R studio	The R Project for Statistical Computing	https://www.r-project.org
Software; Algorithm	Custom analysis code (Hagenauer MH)	Github (link TBA)
