## Supplementary material for "Neurotransmission-Related Gene Expression in the Frontal Pole (Brodmann Area 10) is Altered in Subjects with Bipolar Disorder and Schizophrenia": Table S3

### Sheet: GABA-GLU Dataset
GeneSymbol	Average Cq	Number NA	% NA	Category	Failed QC?
ABAT	21.0539	0	0	Target Gene
ADCY7	25.5022	0	0	Target Gene
ADORA1	24.0801	0	0	Target Gene
ADORA2A	27.2414	0	0	Target Gene
ALDH5A1	23.2064	0	0	Target Gene
SST	22.7023	0	0	Target Gene
PVALB	24.0661	0	0	Target Gene
BDNF	25.0352	0	0	Target Gene
CACNA1A	22.6522	0	0	Target Gene
CACNA1B	23.7413	0	0	Target Gene
18S	7.31377	24	0.176471	Reference Gene	Failed QC
CDK5R1	21.1505	1	0.00735294	Target Gene
CALB1	24.3552	0	0	Target Gene
DLG4	20.6474	0	0	Target Gene
GABBR1	20.3089	0	0	Target Gene
GABBR2	21.8716	0	0	Target Gene
GABRA1	22.0878	0	0	Target Gene
GABRA2	22.2469	0	0	Target Gene
GABRA4	22.3632	0	0	Target Gene
GABRA5	22.3789	0	0	Target Gene
GABRA6	29.3101	0	0	Target Gene
GABRB1	22.3988	0	0	Target Gene
GABRB3	22.0585	0	0	Target Gene
GABRD	22.5114	0	0	Target Gene
GABRE	29.6949	0	0	Target Gene
GABRG1	22.663	0	0	Target Gene
GABRG2	20.9495	0	0	Target Gene
GABRG3	25.2666	0	0	Target Gene
GABRQ	27.916	0	0	Target Gene
GABRR1	36.1964	68	0.5	Target Gene	Failed QC
GABRR2	30.3626	0	0	Target Gene
GAD1	21.5955	0	0	Target Gene
GLS	21.8541	0	0	Target Gene
GLUL	19.1183	0	0	Target Gene
GNAI1	22.3774	0	0	Target Gene
GNAQ	21.3731	0	0	Target Gene
GPHN	24.9638	0	0	Target Gene
GRIA1	22.3664	0	0	Target Gene
GRIA2	21.1121	0	0	Target Gene
GRIA3	21.6841	0	0	Target Gene
GRIA4	23.0797	0	0	Target Gene
GRIK1	23.602	0	0	Target Gene
GRIK2	23.8233	0	0	Target Gene
GRIK4	26.0473	0	0	Target Gene
GRIK5	22.9085	0	0	Target Gene
GRIN1	19.4249	0	0	Target Gene
GRIN2A	21.9308	0	0	Target Gene
GRIN2B	21.2629	0	0	Target Gene
GRIN2C	26.0357	0	0	Target Gene
GRM1	25.3147	0	0	Target Gene
GRM2	24.1711	0	0	Target Gene
GRM3	23.6119	0	0	Target Gene
GRM4	26.6932	0	0	Target Gene
GRM5	23.4809	0	0	Target Gene
GRM6	35.1134	60	0.441176	Target Gene	Failed QC
GRM7	23.6549	0	0	Target Gene
GRM8	25.0787	0	0	Target Gene
HOMER1	21.8809	0	0	Target Gene
HOMER2	24.8238	0	0	Target Gene
GFAP	18.6976	0	0	Target Gene
ITPR1	22.2413	0	0	Target Gene
MAPK1	21.616	0	0	Target Gene
NSF	20.4238	0	0	Target Gene
P2RX7	25.5453	0	0	Target Gene
PHGDH	24.4193	0	0	Target Gene
AQP4	21.6667	0	0	Target Gene
GJA1	21.3557	0	0	Target Gene
S100B	22.2294	0	0	Target Gene
SHANK2	22.1043	0	0	Target Gene
SLC17A6	26.2478	0	0	Target Gene
SLC17A7	22.4537	0	0	Target Gene
SLC17A8	28.2233	0	0	Target Gene
SLC1A1	24.3054	0	0	Target Gene
SLC1A2	18.5633	0	0	Target Gene
SLC1A3	19.7986	0	0	Target Gene
SLC1A6	25.6301	0	0	Target Gene
SLC32A1	25.0429	0	0	Target Gene
SLC38A1	22.6367	0	0	Target Gene
SLC6A1	20.2949	0	0	Target Gene
SLC6A11	24.4965	0	0	Target Gene
SLC6A12	25.4408	0	0	Target Gene
SLC6A13	26.6824	2	0.0147059	Target Gene
SLC7A11	23.6276	0	0	Target Gene
SNCA	20.5448	0	0	Target Gene
SRR	27.01	6	0.0441176	Target Gene
HPRT1	21.3697	0	0	Reference Gene
GUSB	24.6376	2	0.0147059	Reference Gene
ACTB	17.9329	0	0	Reference Gene
B2M	21.3387	0	0	Reference Gene
HMBS	27.0248	4	0.0294118	Reference Gene
IPO8	24.1433	0	0	Reference Gene
PGK1	20.8953	2	0.0147059	Reference Gene
RPLP0	22.2886	0	0	Reference Gene
TBP	25.2342	0	0	Reference Gene
TFRC	23.4803	0	0	Reference Gene
UBC	19.7357	2	0.0147059	Reference Gene

### Sheet: DA-5HT Dataset
GeneSymbol	Average Cq	Number NA	% NA	Category	Failed QC?
ADRB1	24.0958	0	0	Target Gene
ADRB2	24.9494	0	0	Target Gene
COMT	24.5442	0	0	Target Gene
DBH	28.3165	0	0	Target Gene
DDC	32.9831	0	0	Target Gene
DRD1	25.0289	0	0	Target Gene
DRD2	28.8952	0	0	Target Gene
DRD3	32.6322	0	0	Target Gene
DRD4	33.6272	0	0	Target Gene
DRD5	26.2699	0	0	Target Gene
GAPDH	18.2746	0	0	Reference Gene
HTR1A	25.3643	0	0	Target Gene
HTR1B	26.6009	0	0	Target Gene
HTR1D	27.589	0	0	Target Gene
HTR1E	25.0198	0	0	Target Gene
HTR1F	25.1837	0	0	Target Gene
HTR2A	23.9926	0	0	Target Gene
HTR2B	31.8267	0	0	Target Gene
HTR2C	27.5383	0	0	Target Gene
HTR3A	29.7009	0	0	Target Gene
HTR3B	26.2878	0	0	Target Gene
HTR4	26.6454	0	0	Target Gene
HTR5A	26.5969	0	0	Target Gene
HTR6	30.5022	0	0	Target Gene
HTR7	30.7565	0	0	Target Gene
MAOA	23.7093	0	0	Target Gene
MAOB	23.1116	0	0	Target Gene
SLC18A1	34.6329	27	0.175325	Target Gene	Failed QC
SLC18A2	31.9217	0	0	Target Gene
SLC6A3	34.6051	20	0.12987	Target Gene	Failed QC
SLC6A4	32.6646	0	0	Target Gene
TH	30.7114	0	0	Target Gene
HPRT1	21.1242	0	0	Reference Gene
GUSB	24.3089	0	0	Reference Gene
B2M	21.14	0	0	Reference Gene
IPO8	23.6484	0	0	Reference Gene
TFRC	22.9436	0	0	Reference Gene
YWHAZ	24.5124	0	0	Reference Gene
PPIA	18.3038	0	0	Reference Gene
POLR2A	23.1176	0	0	Reference Gene
CASC3	21.7439	0	0	Reference Gene
GADD45A	27.5369	0	0	Reference Gene
PUM1	23.1928	0	0	Reference Gene
PSMC4	23.8914	0	0	Reference Gene
EMC7	22.7301	0	0	Reference Gene
GPI	20.2934	0	0	Reference Gene
RAB7A	21.1341	0	0	Reference Gene
REEP5	20.2322	0	0	Reference Gene
