## Supplementary material for "Neurotransmission-Related Gene Expression in the Frontal Pole (Brodmann Area 10) is Altered in Subjects with Bipolar Disorder and Schizophrenia": Table S4

### Sheet: Demographics_TableFormat
	Full Sample:		CTRL:		BP:		SCHIZ:		Inferential Statistics:
	Mean (+/- sd)	Range	Mean (+/-sd)	Range	Mean (+/-sd)	Range	Mean (+/-sd)	Range	Effect of Diagnosis	Post-Hoc: Effect of BP	Post-Hoc: Effect of SCHIZ
Age	48.3 +/-14	18-79	51.3 +/-14	18-79	45.7 +/-12	23-70	47.3 +/-13	24-72	F(2,66)=1.10, p=0.339	β(+/-SE)=-5.64 +/-4, T(66)=-1.42, p=0.16	β(+/-SE)=-3.99 +/-3.9, T(66)=-1.02, p=0.312
pH	6.81 +/-0.15	6.52-7.12	6.83 +/-0.14	6.6-7.05	6.76 +/-0.16	6.52-7.12	6.84 +/-0.16	6.59-7.12	F(2,65)=1.71, p=0.189	β(+/-SE)=-0.07 +/-0.044, T(65)=-1.58, p=0.119	β(+/-SE)=0.00663 +/-0.044, T(65)=0.15, p=0.881
Post-mortem Interval (PMI)	21.8 +/-7.2	8.5-44.2	22.7 +/-5.4	14.5-34.3	22.3 +/-7.5	9-36	20.2 +/-8.8	8.5-44.2	F(2,66)=0.775, p=0.465	β(+/-SE)=-0.397 +/-2.1, T(66)=-0.187, p=0.852	β(+/-SE)=-2.48 +/-2.1, T(66)=-1.18, p=0.241
Block Weight (g)	0.734 +/-0.18	0.45-1.13	0.688 +/-0.17	0.5-1.07	0.77 +/-0.21	0.45-1.13	0.756 +/-0.17	0.5-1.03	F(2,64)=1.40, p=0.255	β(+/-SE)=0.0819 +/-0.054, T(64)=1.52, p=0.132	β(+/-SE)=0.0681 +/-0.053, T(64)=1.28, p=0.203
RNA Concentration (ng/uL)	403 +/-65	179-510	403 +/-81	179-510	414 +/-54	255-500	390 +/-49	273-495	F(2,64)=0.736, p=0.483	β(+/-SE)=11.1 +/-19, T(64)=0.575, p=0.567	β(+/-SE)=-13.4 +/-19, T(64)=-0.706, p=0.483
RNA Purity (260/280)	2.02 +/-0.022	1.97-2.08	2.03 +/-0.022	2-2.07	2.02 +/-0.023	1.99-2.08	2.02 +/-0.022	1.97-2.07	F(2,64)=1.10, p=0.339	β(+/-SE)=-0.00862 +/-0.0065, T(64)=-1.32, p=0.193	β(+/-SE)=-0.00771 +/-0.0065, T(64)=-1.19, p=0.237
RNA Purity (260/230)	2.08 +/-0.18	1.62-2.3	2.08 +/-0.18	1.7-2.3	2.08 +/-0.21	1.62-2.3	2.1 +/-0.16	1.78-2.3	F(2,64)=0.177, p=0.838	β(+/-SE)=-0.000654 +/-0.054, T(64)=-0.0121, p=0.99	β(+/-SE)=0.0281 +/-0.053, T(64)=0.529, p=0.598
RNA Integrity Number (RIN)	7.83 +/-0.58	6-8.7	7.86 +/-0.49	6.5-8.6	7.91 +/-0.56	6.6-8.7	7.7 +/-0.7	6-8.5	F(2,64)=0.750, p=0.476	β(+/-SE)=0.0485 +/-0.17, T(64)=0.28, p=0.78	β(+/-SE)=-0.162 +/-0.17, T(64)=-0.947, p=0.347
RNA Integrity (28s/18s rRNA)	2.52 +/-0.4	1.44-3.4	2.52 +/-0.3	1.7-3.1	2.56 +/-0.47	1.44-3.3	2.48 +/-0.44	1.5-3.4	F(2,64)=0.209, p=0.812	β(+/-SE)=0.0428 +/-0.12, T(64)=0.359, p=0.721	β(+/-SE)=-0.0383 +/-0.12, T(64)=-0.325, p=0.746
