## Supplementary material for "Neurotransmission-Related Gene Expression in the Frontal Pole (Brodmann Area 10) is Altered in Subjects with Bipolar Disorder and Schizophrenia": Table S7

### Sheet: qPCRGenes_WPreviousEffects
Gene Symbol	Pritzker_qPCR_Average.Cq	Pritzker_qPCR_Number.NA	Pritzker_qPCR_Category	Pritzker_qPCR_Diagnosis_ANOVA_Pval	Pritzker_qPCR_Diagnosis_ANOVA_FDR	Pritzker_qPCR_Beta_Log2FC_BP	Pritzker_qPCR_Beta_Log2FC_SCHIZ	Pritzker_qPCR_Pval_BP	Pritzker_qPCR_Pval_SCHIZ	Pritzker_qPCR_FDR_BP	Pritzker_qPCR_FDR_SCHIZ	Iwamoto2004_DirectionOfEffect_BP	Iwamoto2004_DirectionOfEffect_SCHIZ	Maycox2009_DirectionOfEffect_SCHIZ	Scarr2018_DirectionOfEffect_SCHIZ	Scarr2019_DirectionOfEffect_BP
BDNF	25.04	0	Target Gene	0.0285757	0.243992	-0.236859	-0.354484	0.192913	0.0371793	0.599053	0.335262	NA	NA	Down	NA	NA
GRIK1	23.6	0	Target Gene	0.0644404	0.30249	-0.0798905	-0.116162	0.242475	0.0671797	0.599053	0.414529	Down	not sig.	NA	NA	NA
SRR	27.01	6	Target Gene	0.0860058	0.325812	0.138784	0.0127421	0.0974614	0.867886	0.599053	0.933385	NA	NA	NA	Down	NA
HTR2C	27.54	0	Target Gene	0.108219	0.381743	-0.155625	-0.197447	0.194965	0.0810252	0.599053	0.44969	Down	Down	NA	NA	NA
HTR1B	26.6	0	Target Gene	0.12674	0.403481	0.159659	0.0948179	0.0808233	0.263058	0.599053	0.781123	NA	NA	NA	Up	NA
GRIK5	22.91	0	Target Gene	0.133163	0.403481	0.0506366	0.0700314	0.295728	0.118217	0.599053	0.570525	NA	NA	Down	NA	NA
GRM1	25.31	0	Target Gene	0.179588	0.453051	0.109599	0.100794	0.206699	0.206732	0.599053	0.717101	Down	not sig.	NA	NA	NA
DRD5	26.27	0	Target Gene	0.362588	0.634052	0.039999	0.138372	0.731658	0.206483	0.932859	0.717101	NA	NA	Down	NA	NA
GRM4	26.69	0	Target Gene	0.544633	0.744281	0.0215969	0.0691392	0.798393	0.375629	0.932859	0.83232	NA	NA	NA	Up	NA
SLC6A12	25.44	0	Target Gene	0.562157	0.744281	-0.0113803	-0.0737221	0.90506	0.404392	0.975356	0.83232	NA	NA	Up	NA	NA
ADORA2A	27.24	0	Target Gene	0.67369	0.826697	-0.0407563	-0.0715662	0.705452	0.473023	0.921237	0.83232	NA	NA	Up	NA	NA
AQP4	21.67	0	Target Gene	0.745952	0.844905	0.0450289	0.0990916	0.7934	0.533489	0.932859	0.845961	Up	not sig.	NA	Down	NA
GABRA2	22.25	0	Target Gene	0.785368	0.858323	0.037473	0.00410023	0.591033	0.948943	0.881104	0.960645	NA	NA	Down	NA	NA
CACNA1A	22.65	0	Target Gene	0.878642	0.903049	-0.0171361	-0.0223213	0.779912	0.693119	0.932859	0.881434	Down	not sig.	NA	NA	NA
B2M	21.34	0	Reference Gene									NA	NA	Up	NA	NA
TFRC	23.48	0	Reference Gene									NA	NA	NA	Down	NA
PPIA	18.3	0	Reference Gene									NA	NA	Down	NA	NA
CASC3	21.74	0	Reference Gene									NA	NA	Up	NA	NA

### Sheet: GenesWMultiplePreviousEffects
Gene Symbol	Iwamoto2004_DirectionOfEffect_BP	Iwamoto2004_DirectionOfEffect_SCHIZ	Maycox2009_DirectionOfEffect_SCHIZ	Scarr2018_DirectionOfEffect_SCHIZ	Scarr2019_DirectionOfEffect_BP
PRPF4B	Up	Up	Up	NA	NA
PRPF4B	Up	Up	Up	NA	NA
IFI16	Up	not sig.	Up	NA	NA
IFI16	Up	not sig.	Up	NA	NA
SAP30	Up	not sig.	Up	NA	NA
APC	Down	not sig.	NA	Down	NA
ZCCHC17	NA	NA	Down	Down	NA
GULP1	NA	NA	Down	Down	NA
ZCCHC17	NA	NA	Down	Down	NA
SLC30A9	NA	NA	Down	Down	NA
COX16	NA	NA	Down	Down	NA
OPA1	NA	NA	Down	Down	NA
NUCB2	NA	NA	Down	Down	NA
OPA1	NA	NA	Down	Down	NA
VBP1	NA	NA	Down	Down	NA
ABHD1	NA	NA	Up	Up	NA
TNIP2	NA	NA	Up	Up	NA
AQP4	Up	not sig.	NA	Down	NA
SPARC	Up	not sig.	NA	Down	NA
AHSG	NA	NA	Down	Up	NA
KLHL14	NA	NA	Down	Up	NA
LEFTY1	NA	NA	Down	Up	NA
SMPD3	NA	NA	Down	Up	NA
OR52D1	NA	NA	Down	Up	NA
LIM2	NA	NA	Down	Up	NA
MOSC2	NA	NA	Down	Up	NA
KLK13	NA	NA	Down	Up	NA
CAPNS1	NA	NA	Down	Up	NA
ACTR3	NA	NA	Up	Down	NA
WBP5	NA	NA	Up	Down	NA
IPO7	NA	NA	Up	Down	NA
DEK	NA	NA	Up	Down	NA
PAPOLA	NA	NA	Up	Down	NA
ZNF271	NA	NA	Up	Down	NA
ARHGEF6	NA	NA	Up	Down	NA
DRG1	NA	NA	Up	Down	NA
ANXA5	NA	NA	NA	Down	Up
GPR45	NA	NA	NA	Up	Down
HTR2C	Down	Down	NA	NA	NA
HSP27	Up	Up	NA	NA	NA
TAF6L	Up	Up	NA	NA	NA
MYT1	Up	Up	NA	NA	NA
CEBPD	Up	Up	NA	NA	NA
LIM	Up	Up	NA	NA	NA
COL16A1	Down	Down	NA	NA	NA
SPR	Up	Up	NA	NA	NA
