## Supplementary material for "Neurotransmission-Related Gene Expression in the Frontal Pole (Brodmann Area 10) is Altered in Subjects with Bipolar Disorder and Schizophrenia": Table S9

### Sheet: ReplicationOfEffects
Replication: How similar is the neurotransmission-related differential expression associated with the same variable in different studies?
Experiment + Effect (Log2FC for each gene) (1)	Experiment + Effect (Log2FC for each gene) (2)	# of genes/targets	Correlation between the differential expression associated with the two effects (+ full statistical reporting)
Diagnosis:
Pritzker qPCR SCHIZ	Iwamoto Microarray SCHIZ	95	R=0.242, Beta ± SE = 0.329 ± 0.136, T(93) = 2.41, p = 0.0179
Pritzker qPCR BP	Iwamoto Microarray BP	95	R=0.148, Beta ± SE = 0.185 ± 0.128, T(93) = 1.45, p = 0.151*not sig
Pritzker qPCR SCHIZ	Maycox Microarray SCHIZ	110	R=0.0921, Beta ± SE = 0.0932 ± 0.0969, T(108) = 0.962, p = 0.338*not sig
Pritzker qPCR SCHIZ	Microarray Meta-analysis SCHIZ	95	R=0.243, Beta ± SE = 0.160 ± 0.0663, T(93) = 2.42, p = 0.0175
Pritzker qPCR SCHIZ	Gandal RNA-Seq Meta-Analysis SCHIZ	95	R=0.61, Beta+/-SE=0.769+/-0.104, T(93)=7.378, p=6.604e-11
Pritzker qPCR BP	Gandal RNA-Seq Meta-Analysis BP	95	R=0.49, Beta+/-SE=0.537+/-0.0990, T(93)=5.423, p=4.61e-07
Pritzker qPCR SCHIZ	Narayan Microarray SCHIZ	110	R=0.157, Beta+/-SE=0.168+/-0.102, T(108)= 1.647, p=0.102*not sig
Pritzker qPCR BP	Lanz Microarray BP	110	R=0.0713, Beta+/-SE=0.0860+/-0.116, T(108)=0.743, p=0.459*not sig
Pritzker qPCR SCHIZ	Lanz Microarray Schiz	110	R=0.144, Beta+/-SE=0.164+/-0.109, T(108)=1.51, p=0.134*not sig
Co-variates:
Pritzker qPCR pH	Iwamoto Microarray pH	95	R=0.515, Beta ± SE = 0.470 ± 0.0812, T(93) = 5.78, p = 9.78e-08
Pritzker qPCR Age	Iwamoto Microarray Age	95	R=0.486, Beta ± SE = 0.628 ± 0.117, T(93) = 5.36, p = 6.00e-07
Pritzker qPCR RIN	Iwamoto Microarray RNA integrity	95	R=0.165, Beta ± SE = 0.0180 ± 0.0111, T(93) = 1.61, p = 0.110*not sig
Pritzker qPCR pH	Maycox Microarray pH	110	R=0.431, Beta ± SE = 0.529 ± 0.107, T(108) = 4.97, p = 2.57e-06
Pritzker qPCR Age	Maycox Microarray Age	110	R=0.620, Beta ± SE = 0.836 ± 0.102, T(108) = 8.21, p = 5.04e-13
Pritzker qPCR RIN	Maycox Microarray RNA integrity	110	R=0.341, Beta ± SE = 0.0190 ± 0.00504, T(108) = 3.76, p = 0.000273
Exploratory Variables (just top diagnosis genes):
Pritzker qPCR Opioid	Seney RNA-Seq Opioid Use Disorder / Overdose	15	R=0.79, Beta+/-SE=1.407+/-0.306, T(13)=4.598, p=0.000499
Pritzker qPCR Overdose	Seney RNA-Seq Opioid Use Disorder / Overdose	15	R=0.72, Beta+/-SE=1.022+/-0.273, T(13)=3.748, p=0.00244
Pritzker qPCR Alcohol	Kapoor RNA-Seq Alcohol Abuse	18	R=0.356, Beta+/-SE=0.745+/-0.489, T(16)=1.523, p=0.147*not sig
Pritzker qPCR Alcohol	Gandal Microarray MetaAnalysis Alcohol Abuse Disorder	19	R=0.0435, Beta+/-SE=0.0306+/-0.170, T(17)=0.180,p=0.860*not sig
Pritzker qPCR Alcohol	Iwamoto Microarray Lifetime Alcohol Heavy	19	R=-0.39, Beta+/-SE=-0.477+/-0.270, T(17)=-1.769, p=0.0949*trend (but opposite direction - no replication)
Pritzker qPCR Tobacco	Iwamoto Microarray Tobacco	19	R=-0.62, Beta+/-SE=-1.458+/-0.445, T(17)=-3.278, p=0.00444 (but opposite direction - no replication)
Pritzker qPCR Suicide	Iwamoto Microarray Suicide	19	R=0.353, Beta+/-SE=0.481+/-0.309, T(17)=1.557, p=0.138*not sig
Pritzker qPCR Antipsychotics	DrugBudger Antipsychotics	20 genes, 169 observations	Beta+/-SE=0.675+/-0.540, T(18)=1.250, p=0.227*not sig
Pritzker qPCR Antipsychotics	Martin Microarray Haloperidol	17	R=-0.0346, Beta+/-SE=-0.115+/-0.856, T(15)= -0.134, p=0.895*not sig
Pritzker qPCR Antipsychotics	Martin Microarray Olanzapine	17	R=0.0928, Beta+/-SE=0.357+/-0.989, T(15)=0.361, p=0.723*not sig

### Sheet: CrossDiagnosisComparisons
Cross-Diagnosis Comparisons: How similar is the neurotransmission-related differential expression associated with different disorders?
Experiment + Effect (Log2FC for each gene) (1)	Experiment + Effect (Log2FC for each gene) (2)	# of genes/targets	Correlation between the differential expression associated with the two effects (+ full statistical reporting)
Iwamoto Microarray BP	Iwamoto Microarray SCHIZ	95	R=0.43, Beta+/-SE=0.401+/-0.0871, T(93)=4.601, p=1.32e-05
Iwamoto Microarray BP	Iwamoto Microarray MDD	95	R=0.52, Beta+/-SE=0.556+/-0.0937, T(93)=5.927, p=5.19e-08
Iwamoto Microarray SCHIZ	Iwamoto Microarray MDD	95	R=0.45, Beta+/-SE=0.514+/-0.106, T(93)=4.869, p=4.57e-06
Gandal RNA-Seq MetaAnalysis BP	Gandal RNA-Seq MetaAnalysis SCHIZ	95	R=0.80, Beta+/-SE=0.785+/-0.0610, T(93)=12.856, p<2e-16
Gandal Microarray MetaAnalysis BP	Gandal Microarray MetaAnalysis SCHIZ	105	R=0.90, Beta+/-SE=0.905+/-0.0441, T(103)=20.551, p< 2e-16
Gandal Microarray MetaAnalysis SCHIZ	Gandal Microarray MetaAnalysis MDD	105	R=0.45, Beta+/-SE=0.968+/-0.189, T(103)=5.133, p=1.35e-06
Gandal Microarray MetaAnalysis BP	Gandal Microarray MetaAnalysis MDD	105	R=0.40, Beta+/-SE=0.872+/-0.195, T(103)=4.465, p=2.05e-05
Gandal Microarray MetaAnalysis SCHIZ	Gandal Microarray MetaAnalysis ASD	99	R=0.71, Beta+/-SE=0.404+/-0.0410, T(97)=9.851, p=2.81e-16
Gandal Microarray MetaAnalysis BP	Gandal Microarray MetaAnalysis ASD	99	R=0.68, Beta+/-SE=0.388+/-0.0430, T(97)=9.034, p=1.63e-14
Pritzker qPCR SCHIZ	Gandal RNA-Seq Meta-Analysis BP	95	R=0.57, Beta+/-SE=0.729+/-0.110, T(93)=6.609, p=2.39e-09
Pritzker qPCR BP	Gandal RNA-Seq Meta-Analysis SCHIZ	95	R=0.46, Beta+/-SE=0.490+/-0.0992, T(93)=4.943, p=3.39e-06
Pritzker qPCR SCHIZ	Iwamoto Microarray MDD	95	R=0.37, Beta+/-SE=0.570+/-0.149, T(93)=3.828, p=0.000234
Pritzker qPCR BP	Iwamoto Microarray MDD	95	R=0.31, Beta+/-SE=0.415+/-0.130, T(93)=3.192, p=0.00193
Pritzker qPCR SCHIZ	Gandal Microarray MetaAnalysis MDD	109	R=0.35, Beta+/-SE=1.074+/-0.280, T(107)=3.836, p=0.000212
Pritzker qPCR BP	Gandal Microarray MetaAnalysis MDD	109	R=0.26, Beta+/-SE=0.694+/-0.245, T(107)=2.837, p=0.00545
Pritzker qPCR SCHIZ	Gandal Microarray MetaAnalysis ASD	102	R=0.22, Beta+/-SE=0.204+/-0.0891, T(100)=2.285, p=0.0244
Pritzker qPCR BP	Gandal Microarray MetaAnalysis ASD	102	R=0.13, Beta+/-SE=0.0991+/-0.07726, T(100)=1.283, p=0.203*not sig
Gandal Microarray MetaAnalysis AAD	Pritzker qPCR SCHIZ	104	R=0.24, Beta+/-SE=0.168+/-0.0673, T(102)=2.503, p=0.0139
Gandal Microarray MetaAnalysis AAD	Pritzker qPCR BP	104	R=0.18, Beta+/-SE=0.109+/-0.0580, T(102)= 1.880, p=0.0629*trend

### Sheet: Exploratory_vsDiagnosis
Experiment + Effect (Log2FC for each gene) (1)	Experiment + Effect (Log2FC for each gene) (2)	# of genes/targets	Correlation between the differential expression associated with the two effects (+ full statistical reporting)	Replication:Experiment + Effect (Log2FC for each gene) (2)	Replication Correlation	Replication:Experiment + Effect (Log2FC for each gene) (2)	Replication Correlation
Therapeutics vs. Effect of Diagnosis:
Pritzker qPCR Antipsychotics	Pritzker qPCR BP	20	R=0.463, Beta+/-SE= -0.328+/- 0.148, T(18)= -2.226, p=0.0391
Pritzker qPCR Antipsychotics	Pritzker qPCR SCHIZ	20	R=0.254, Beta+/-SE= -0.189+/- 0.125, T(18)= -1.52, p=0.146*not sig
DrugBudger Antipsychotics	Pritzker qPCR BP	20 genes, 169 observations	Beta+/-SE=-0.819+/-0.375, T(18)=-2.18, p=0.0423
DrugBudger Antipsychotics	Pritzker qPCR SCHIZ	20 genes, 169 observations	Beta+/-SE=-0.674+/-0.287, T(18)= -2.348, p=0.0305
Martin et al. Haloperidol	Pritzker qPCR SCHIZ	78 genes, 162 observations	Beta+/-= -0.0536+/- 0.0281, T(76)=-1.908, p=0.0602*trend
Martin et al. Haloperidol	Pritzker qPCR BP	78 genes, 162 observations	Beta+/-=-0.0461+/-0.0340, T(76)=-1.357, p=0.179*not sig
Martin et al. Olanzapine	Pritzker qPCR SCHIZ	78 genes, 162 observations	Beta+/-= -0.0140+/-0.0215, T(76)=-0.655, p=0.5147*not sig
Martin et al. Olanzapine	Pritzker qPCR BP	78 genes, 162 observations	Beta+/-= -0.0275+/-0.0255, T(76)=-1.082, p=0.283*not sig
Corticosteroids vs. Effect of Diagnosis:
DrugBudger Corticosteroids	Pritzker qPCR BP	17 genes, 74 observations	Beta+/-SE=1.24+/-0.465, T(15)=2.678, p=0.0172
DrugBudger Corticosteroids	Pritzker qPCR SCHIZ	17 genes, 74 observations	Beta+/-SE=1.01+/-0.360, T(15)=2.794, p=0.0136
Substances of Abuse vs. Effect of Diagnosis:
Pritzker qPCR Alcohol	Pritzker qPCR BP	20	R=0.14, Beta+/-SE=0.0866+/-0.146, , T(18)=0.595, p=0.559*not sig
Pritzker qPCR Alcohol	Pritzker qPCR SCHIZ	20	R=0.08, Beta+/-SE=0.0403+/-0.116, T(18)=0.346, p=0.733*not sig
Pritzker qPCR Tobacco	Pritzker qPCR BP	20	R=0.54, Beta+/-SE=0.542+/-0.199, T(18)=2.720, p=0.0141
Pritzker qPCR Tobacco	Pritzker qPCR SCHIZ	20	R=0.66, Beta+/-SE= 0.528+/-0.141, T(18)= 3.742, p=0.00149
Pritzker qPCR Cannabinoid	Pritzker qPCR BP	20	R=0.70, Beta+/-SE=0.532+/-0.131, T(18)=4.078, p=0.000707	Iwamoto Microarray BP	R=0.71	Gandal RNA-Seq MetaAnalysis BP	R=0.69
Pritzker qPCR Cannabinoid	Pritzker qPCR SCHIZ	20	R=0.75, Beta+/-SE=0.456+/-0.0957, T(18)=4.76, p=0.000157	Iwamoto Microarray SCHIZ	R=0.48	Gandal RNA-Seq MetaAnalysis SCHIZ	R=0.57
Pritzker qPCR Stimulant	Pritzker qPCR BP	20	R=0.67, Beta+/-SE=0.649+/-0.169, T(18)=3.83, p=0.00122
Pritzker qPCR Stimulant	Pritzker qPCR SCHIZ	20	R=0.74, Beta+/-SE=0.570+/-0.122, T(18)=4.67, p=0.000189
Pritzker qPCR Opioid	Pritzker qPCR BP	20	R=0.90, Beta+/-SE=1.89+/-0.212, T(18)=8.92, p=5.04e-08	Iwamoto Microarray BP	R=0.43	Gandal RNA-Seq MetaAnalysis BP	R=0.79
Pritzker qPCR Opioid	Pritzker qPCR SCHIZ	20	R=0.91, Beta+/-SE=1.52+/-0.161, T(18)=9.42, p=2.21e-08	Iwamoto Microarray SCHIZ	R=0.32	Gandal RNA-Seq MetaAnalysis SCHIZ	R=0.65
Pritzker qPCR Overdose	Pritzker qPCR BP	20	R=0.83, Beta+/-SE=1.03+/-0.163, T(18)=6.36, p=5.45e-06	Iwamoto Microarray BP	R=0.63	Gandal RNA-Seq MetaAnalysis BP	R=0.81
Pritzker qPCR Overdose	Pritzker qPCR SCHIZ	20	R=0.85, Beta+/-SE=0.838+/-0.123, T(18)=6.81, p=2.23e-06	Iwamoto Microarray SCHIZ	R=0.35	Gandal RNA-Seq MetaAnalysis SCHIZ	R=0.60
Seney RNA-Seq Opioid Use Disorder / Overdose	Pritzker qPCR BP	15	R=0.89, Beta+/-SE=1.182+/-0.163, T(13)=7.253, p=6.43e-06
Seney RNA-Seq Opioid Use Disorder / Overdose	Pritzker qPCR SCHIZ	15	R=0.76, Beta+/-SE=0.741+/-0.167, T(13)=4.431, p=0.000678
Kapoor RNA-Seq Alcohol Abuse	Pritzker qPCR BP	18	R=-0.143, Beta+/-SE=-0.0414+/-0.0716, T(16)=-0.578, p=0.571*not sig
Kapoor RNA-Seq Alcohol Abuse	Pritzker qPCR SCHIZ	18	R=0.0341, Beta+/-SE=0.00795+/-0.0582, T(16)=0.137, p=0.893*not sig
Symptoms vs. Effect of Diagnosis:
Pritzker qPCR Fatigue	Pritzker qPCR BP	20	R=0.66, Beta+/-SE=0.471+/-0.125, T(18)=3.765, p=0.00142	Iwamoto BP	R=0.50	Gandal RNA-Seq BP	R=0.62
Pritzker qPCR Fatigue	Pritzker qPCR SCHIZ	20	R=0.68, Beta+/-SE=0.383+/- 0.0977, T(18)=3.920, p=0.001	Iwamoto SCHIZ	R=0.36	Gandal RNA-Seq SCHIZ	R=0.57
Pritzker qPCR Interactions with the Legal System	Pritzker qPCR BP	20	R=0.53, Beta+/-SE=0.267+/-0.102, T(18)=2.625, p=0.0172	Iwamoto BP	R=0.62	Gandal RNA-Seq BP	R=0.84
Pritzker qPCR Interactions with the Legal System	Pritzker qPCR SCHIZ	20	R=0.62, Beta+/-SE=0.251+/-0.0744, T(18)=3.379, p=0.00334	Iwamoto SCHIZ	R=0.51	Gandal RNA-Seq SCHIZ Log2FC	R=0.92
